# Metabolomic signatures associated with frailty, muscle strength and nutritional status in a cohort of older people

**DOI:** 10.1101/2025.05.14.25327600

**Authors:** Céline Bougel, Rémi Servien, Nathalie Vialaneix, Elise Maigne, Yves Boirie, Clément Lahaye, Cécile Canlet, Laurent Debrauwer, Valentin Max Vetter, Kristina Norman, Dominique Dardevet, Ilja Demuth, Sergio Polakof

## Abstract

**Background:** Frailty is a common geriatric syndrome characterized by increased vulnerability to stressors, reduced physiological reserves and heightened vulnerability and. It is also associated with adverse health outcomes. Given its complex phenotypes and underlying pathophysiology, there is a pressing need for robust, multidimensional biomarkers of frailty to advance personalized care. The objective of this study was to identify serum metabolomics signatures associated with different frailty phenotypes and related features.

**Methods:** We analyzed Nuclear Magnetic Resonance (NMR) metabolomics signatures in 901 subjects, 47.5% of them males (average age 68.34 ± 3.51 years) from the Berlin Aging Study II, categorized as non-frail, pre-frail, or frail based on Fried’s criteria at baseline (T0) and follow-up (T1, on average 7 years later). Linear models were used to assess associations between metabolite levels, frailty phenotypes, and frailty-related parameters.

**Results:** At baseline (T0), only 1% of the population was classified as frail, increasing to 4.8% at T1 (p-value<0.0001). In contrast, in terms of frailty progression during follow-up 323 subjects (35.8%) transitioned from non-frail to pre-frail, pre-frail to frail, or directly from non-frail to frail. In the overall population no significant differences were found in the relative quantifications of the 82 identified metabolites for any of the tested study outcomes. In contrast, 27 and 30 metabolites were negatively associated with handgrip strength at T0 and T1, respectively (*p*-value<0.05), and one metabolite (L-tyrosine, *p*-value=0.0297) positively associated with fat mass in men. In women, dimethylsulfone was positively associated with the percentage of evolution in the hand grip strength between T0 and T1 (*p*-value=0.0442), and glycerol was positively associated with appendicular lean mass at T0 (*p*-value=0.0049). Additionally, 22 metabolites were positively correlated with nutritional status at T0 in men (*p*-value<0.05): many of these were linked to carbohydrate (e.g., maltose, fructose, glucose, galactitol, mannose, lactate, acetylcarnitine) and amino acid metabolism (e.g., valine, tyrosine, isoleucine, alpha-hydroxybutyrate).

**Conclusions:** We may conclude that while serum metabolome revealed a weak association with frailty, significant associations were observed (particularly in men) between metabolomics signatures and frailty-related features such as muscle strength and nutritional status. These findings point to insulin sensitivity as a central feature, with early markers of impaired insulin sensitivity potentially impacting muscle health.
