## Supplementary material for "Metabolomic signatures associated with frailty, muscle strength and nutritional status in a cohort of older people": p values

### Sheet: Gripstrength_max_T0
Metabolites	Estimate	Std.error	conf.low	conf.high
Beta_Alanine	-2.3534e-06	9.26337e-07	-4.17421e-06	-5.32586e-07
Betaine	-9.0503e-06	2.90071e-06	-1.47519e-05	-3.34866e-06
D_Fructose	-1.7585e-05	5.60987e-06	-2.86117e-05	-6.5582e-06
D_Glucose	-0.000555667	0.0001746	-0.00089886	-0.000212474
D_GlucuronicAcid	-2.51561e-05	6.89504e-06	-3.8709e-05	-1.16032e-05
D_Maltose	-5.26981e-06	2.13363e-06	-9.46367e-06	-1.07594e-06
D_Mannose	-1.23978e-05	4.56739e-06	-2.13754e-05	-3.4201e-06
DehydroAscorbicAcid	-3.97682e-05	1.07623e-05	-6.09225e-05	-1.86139e-05
Galactitol	-8.33178e-06	2.89572e-06	-1.40236e-05	-2.63995e-06
GlycericAcid	-1.18642e-05	4.02058e-06	-1.97671e-05	-3.96133e-06
GuanidinoaceticAcid	-1.09121e-05	3.48093e-06	-1.77542e-05	-4.06992e-06
L_Carnitine	-6.23843e-06	1.7383e-06	-9.65523e-06	-2.82164e-06
L_Cystine	-1.87593e-05	7.07567e-06	-3.26672e-05	-4.85132e-06
L_GlutamicAcid	-2.05351e-05	5.97256e-06	-3.22747e-05	-8.7954e-06
L_Lysine	-1.23692e-05	4.59637e-06	-2.14038e-05	-3.33459e-06
L_Methionine	-4.36619e-06	1.68024e-06	-7.66888e-06	-1.0635e-06
L_Serine	-2.03724e-05	6.92304e-06	-3.39804e-05	-6.7645e-06
Lactate	-0.000209849	7.61678e-05	-0.000359564	-6.01333e-05
Levoglucosan	-1.67986e-05	4.68042e-06	-2.59985e-05	-7.5988e-06
M1_M3_Diaminopropane	-3.64618e-06	1.26812e-06	-6.1388e-06	-1.15355e-06
M3_Methylxanthine	-7.7775e-06	2.47138e-06	-1.26353e-05	-2.91975e-06
M7_Methylxanthine	-6.49662e-06	1.5821e-06	-9.6064e-06	-3.38683e-06
MalicAcid	-5.23239e-06	1.6889e-06	-8.5521e-06	-1.91269e-06
Myo_Inositol	-8.40134e-06	2.67104e-06	-1.36515e-05	-3.15114e-06
O_Acetyl_L_Carnitine	-3.23136e-06	1.00271e-06	-5.20229e-06	-1.26042e-06
PropyleneGlycol	-2.58381e-06	8.02744e-07	-4.16168e-06	-1.00593e-06
Taurine	-2.35975e-05	7.01842e-06	-3.73929e-05	-9.80205e-06

### Sheet: Gripstrength_max_GA
Metabolites	Estimate	Std.error	conf.low	conf.high
Betaine	-7.20776e-06	2.98503e-06	-1.30751e-05	-1.34039e-06
D_Fructose	-1.71046e-05	5.75335e-06	-2.84134e-05	-5.7958e-06
D_Glucose	-0.000602221	0.000178604	-0.000953285	-0.000251156
D_GlucuronicAcid	-2.27853e-05	7.08757e-06	-3.67166e-05	-8.85397e-06
D_Maltose	-5.26867e-06	2.18645e-06	-9.56636e-06	-9.70986e-07
D_Mannose	-1.33795e-05	4.67436e-06	-2.25674e-05	-4.19154e-06
DehydroAscorbicAcid	-3.84035e-05	1.10447e-05	-6.0113e-05	-1.66939e-05
Galactitol	-8.85543e-06	2.96416e-06	-1.46818e-05	-3.02908e-06
GlycericAcid	-1.07476e-05	4.12795e-06	-1.88616e-05	-2.63373e-06
GuanidinoaceticAcid	-1.24671e-05	3.55574e-06	-1.94562e-05	-5.4779e-06
L_Aspartate	-8.51226e-06	3.27003e-06	-1.49398e-05	-2.08468e-06
L_Carnitine	-5.97208e-06	1.78416e-06	-9.47902e-06	-2.46514e-06
L_Cystine	-1.73281e-05	7.25961e-06	-3.15976e-05	-3.05861e-06
L_GlutamicAcid	-1.63003e-05	6.15245e-06	-2.83936e-05	-4.20706e-06
L_Methionine	-4.83837e-06	1.7189e-06	-8.21705e-06	-1.4597e-06
L_Threonine	-2.42272e-05	8.46457e-06	-4.08652e-05	-7.58926e-06
L_Tyrosine	-4.55067e-06	1.64025e-06	-7.77475e-06	-1.32659e-06
L_Valine	-2.55792e-05	1.06559e-05	-4.65245e-05	-4.6339e-06
Lactate	-0.000251831	7.77649e-05	-0.000404686	-9.89765e-05
Levoglucosan	-1.7465e-05	4.79245e-06	-2.68851e-05	-8.04499e-06
M1_M3_Diaminopropane	-3.3101e-06	1.3018e-06	-5.86892e-06	-7.51284e-07
M2_Oxoglutarate	-7.14404e-06	2.95514e-06	-1.29527e-05	-1.33541e-06
M3_Methylxanthine	-8.50865e-06	2.52751e-06	-1.34767e-05	-3.54056e-06
M7_Methylxanthine	-5.98688e-06	1.62688e-06	-9.18467e-06	-2.78909e-06
Myo_Inositol	-6.58474e-06	2.74949e-06	-1.19891e-05	-1.18034e-06
N_Acetylglycine	-6.10293e-06	2.35634e-06	-1.07346e-05	-1.47129e-06
PantothenicAcid	-6.01929e-06	2.48017e-06	-1.08943e-05	-1.14426e-06
PropyleneGlycol	-2.6721e-06	8.22141e-07	-4.2881e-06	-1.0561e-06
Taurine	-2.11312e-05	7.21237e-06	-3.53079e-05	-6.95459e-06
TMAO	-3.97896e-06	1.67797e-06	-7.27719e-06	-6.80731e-07

### Sheet: MNA_index_T0
Metabolites	Estimate	Std.error	conf.low	conf.high
alpha_HydroxyisobutyricAcid	0.000249409	6.98987e-05	0.000112002	0.000386815
Azelaic_Acid	0.00125753	0.000335053	0.000598882	0.00191617
beta_HydroxyisovalericAcid	0.0011388	0.000260863	0.000625997	0.0016516
Betaine	0.000410477	0.000127439	0.000159957	0.000660997
D_Fucose	0.00132458	0.000306609	0.000721848	0.00192731
EthylmalonicAcid	0.00298297	0.000633726	0.00173719	0.00422874
GABA	0.000137022	5.23085e-05	3.41942e-05	0.00023985
IsovalericAcid	0.000526902	0.000176386	0.000180163	0.000873641
L_Aspartate	0.000415027	0.000139484	0.000140831	0.000689224
L_Isoleucine	0.000442541	0.00017268	0.000103086	0.000781995
Lactose	0.000238274	8.44724e-05	7.22188e-05	0.00040433
M1_M3_Diaminopropane	0.000185951	5.54184e-05	7.70093e-05	0.000294892
M2_HydroxybutyricAcid	0.00191076	0.000548632	0.000832262	0.00298926
M2_Oxoglutarate	0.000361014	0.000126622	0.0001121	0.000609928
M2_Oxoisovalerate	0.000641771	0.000166829	0.000313821	0.000969722
M3_PhenylPropionicAcid	6.97011e-05	2.20174e-05	2.64193e-05	0.000112983
MethylmalonicAcid	0.000510616	0.000114051	0.000286416	0.000734817
N_Acetylglycine	0.000288644	9.98345e-05	9.23899e-05	0.000484898
PantothenicAcid	0.00030374	0.000106587	9.42122e-05	0.000513268
PyroglutamicAcid	0.000432288	0.000121391	0.000193657	0.000670918
SebacicAcid	0.00159605	0.000461774	0.000688298	0.00250381
Valerate	0.000689696	0.000132948	0.000428349	0.000951044
